# A Novel Phenotype-based Approach for Prioritizing Candidate Genetic Variants for Autism Spectrum Disorder

**DOI:** 10.64898/2026.06.29.26356904

**Authors:** Noam Levi, Mor Dekel, Michal Ilan, Dikla Zigdon, Analya Michaelovsky, Tamar Kolodny, Gal Meiri, Idan Menashe

**Affiliations:** Department of Epidemiology, Biostatistics and Community Health Sciences, Faculty of Health Sciences, Ben-Gurion University of the Negev, Beer Sheva, Israel; Azrieli National Centre for Autism and Neurodevelopment Research, Ben-Gurion University of the Negev, Beer Sheva, Israel; Preschool Psychiatric Unit, Soroka University Medical Center, Beer Sheva, Israel; Child Development Center, Soroka University Medical Center, Beer Sheva, Israel; Psychology Department, Ben-Gurion University of the Negev, Beer Sheva, Israel

## Abstract

**Purpose:** Autism spectrum disorder (ASD) is genetically and phenotypically heterogeneous condition, complicating identification of causal variants. Current diagnostic approaches, have limited diagnostic yield, underscoring the need for new strategies.

**Methods:** We developed a phenotype-driven framework to prioritize ASD-associated genetic variants using comprehensive phenotypic and exome sequencing (ES) data from 125 children with ASD. We used the Human Phenotype Ontology (HPO) nomenclature to prioritize candidate variants in each child based on the similarity between its observed phenotypes and variant-specific expected phenotypes.

**Results:** We identified 228 HPO terms grouped into 41 phenotype categories. ASD-associated genes, according to HPO and SFARI Gene databases, were significantly enriched with these phenotypes compared to non-ASD genes (mean 16.1±5.7 vs. 6.5±5.4; p=1.1^e-231^; HPO, and 16.0±6.7 vs. 7.3±6.0; p=2.1^e-57^; SFARI) supporting the relevance of this phenotype battery to ASD genetics. In 36 genetically resolved participants, the phenotype-similarity approach ranked 58% of causal variants first and 89% within the top three. In the 89 unresolved cases, it highlighted six novel clinically relevant variants, thus increasing the diagnostic yield by 45%.

**Conclusions:** Our novel ASD phenotype battery facilitates prioritization of clinically relevant ASD variants and hence may enhance diagnostic yield, gene discovery, and phenotype-guided precision medicine of ASD.
