## Supplementary Table S2 for "A Novel Phenotype-based Approach for Prioritizing Candidate Genetic Variants for Autism Spectrum Disorder"

### Sheet: suplemantary_s1_new
term	cluster	term_name	cluster_term_ID	cluster_name
HP:0000717	18	Autism	HP:0000729	Autistic behavior
HP:0000729	18	Autistic behavior	HP:0000729	Autistic behavior
HP:0000733	18	Motor stereotypy	HP:0000729	Autistic behavior
HP:0031432	18	Restricted or repetitive behaviors or interests	HP:0000729	Autistic behavior
HP:0012433	18	Abnormal social behavior	HP:0000729	Autistic behavior
HP:0000817	21	Reduced eye contact	HP:0034434	Abnormal communication
HP:0001344	21	Absent speech	HP:0034434	Abnormal communication
HP:0031434	21	Abnormal prosody	HP:0034434	Abnormal communication
HP:0031435	21	Monotonic speech	HP:0034434	Abnormal communication
HP:5200010	21	Abnormal Intonation	HP:0034434	Abnormal communication
HP:0000711	17	Restlessness	HP:0025766	Abnormal affect
HP:0000718	17	Aggressive behavior	HP:0025766	Abnormal affect
HP:0000744	17	Low frustration tolerance	HP:0025766	Abnormal affect
HP:0000752	17	Hyperactivity	HP:0025766	Abnormal affect
HP:0100710	17	Impulsivity	HP:0025766	Abnormal affect
HP:0000723	19	Restrictive behavior	HP:5200241	Recurrent maladaptive behavior
HP:0003763	19	Bruxism	HP:5200241	Recurrent maladaptive behavior
HP:0011856	19	Pica	HP:5200241	Recurrent maladaptive behavior
HP:0025160	19	Abnormal temper tantrums	HP:5200241	Recurrent maladaptive behavior
HP:0030842	19	Choking episodes	HP:5200241	Recurrent maladaptive behavior
HP:0100033	19	Tics	HP:5200241	Recurrent maladaptive behavior
HP:0100716	19	Self-injurious behavior	HP:5200241	Recurrent maladaptive behavior
HP:0100738	19	Abnormal eating behavior	HP:5200241	Recurrent maladaptive behavior
HP:0100852	19	Abnormal fear-induced behavior	HP:5200241	Recurrent maladaptive behavior
HP:0030051	19	Tip-toe gait	HP:5200241	Recurrent maladaptive behavior
HP:5200046	40	Sensory behavioral abnormality	HP:5200046	Sensory behavioral abnormality
HP:0000739	20	Anxiety	HP:0000739	Anxiety
HP:0007064	49	Progressive language deterioration	HP:0002376	Developmental regression
HP:0002376	49	Developmental regression	HP:0002376	Developmental regression
HP:0001263	48	Global developmental delay	HP:0001263	Global developmental delay
HP:0001270	26	Motor delay	HP:0001270	Motor delay
HP:0002194	26	Delayed gross motor development	HP:0001270	Motor delay
HP:0010862	26	Delayed fine motor development	HP:0001270	Motor delay
HP:0025335	26	Delayed ability to stand	HP:0001270	Motor delay
HP:0025336	26	Delayed ability to sit	HP:0001270	Motor delay
HP:0031936	26	Delayed ability to walk	HP:0001270	Motor delay
HP:0002463	43	Language impairment	HP:0002463	Language impairment
HP:0001249	50	Intellectual disability	HP:0001249	Intellectual disability
HP:0000736	47	Short attention span	HP:0000736	Short attention span
HP:0001250	25	Seizure	HP:0001250	Seizure
HP:0002121	25	Generalized non-motor (absence) seizure	HP:0001250	Seizure
HP:0002123	25	Generalized myoclonic seizure	HP:0001250	Seizure
HP:0011166	25	Focal myoclonic seizure	HP:0001250	Seizure
HP:0032794	25	Myoclonic seizure	HP:0001250	Seizure
HP:0032894	25	Seizure precipitated by febrile infection	HP:0001250	Seizure
HP:0032895	25	Febrile seizure outside the age of 3 months to 6 years	HP:0001250	Seizure
HP:0007328	36	Impaired pain sensation	HP:0007328	Impaired pain sensation
HP:0000098	4	Tall stature	HP:0001507	Growth abnormality
HP:0001508	4	Failure to thrive	HP:0001507	Growth abnormality
HP:0001513	4	Obesity	HP:0001507	Growth abnormality
HP:0004322	4	Short stature	HP:0001507	Growth abnormality
HP:0004325	4	Decreased body weight	HP:0001507	Growth abnormality
HP:0025502	4	Overweight	HP:0001507	Growth abnormality
HP:0000826	22	Precocious puberty	HP:0000826	Precocious puberty
HP:0001288	27	Gait disturbance	HP:0100022	Abnormality of movement
HP:0001347	27	Hyperreflexia	HP:0100022	Abnormality of movement
HP:0002066	27	Gait ataxia	HP:0100022	Abnormality of movement
HP:0002317	27	Unsteady gait	HP:0100022	Abnormality of movement
HP:0002487	27	Hyperkinetic movements	HP:0100022	Abnormality of movement
HP:0002540	27	Inability to walk	HP:0100022	Abnormality of movement
HP:0031826	27	Abnormal reflex	HP:0100022	Abnormality of movement
HP:0001252	46	Hypotonia	HP:0001252	Hypotonia
HP:0000193	5	Bifid uvula	HP:0000271	Abnormality of the face
HP:0000212	5	Gingival overgrowth	HP:0000271	Abnormality of the face
HP:0000271	5	Abnormality of the face	HP:0000271	Abnormality of the face
HP:0000288	5	Abnormality of the philtrum	HP:0000271	Abnormality of the face
HP:0000691	5	Microdontia	HP:0000271	Abnormality of the face
HP:0010296	5	Ankyloglossia	HP:0000271	Abnormality of the face
HP:0000286	5	Epicanthus	HP:0000271	Abnormality of the face
HP:0000494	5	Downslanted palpebral fissures	HP:0000271	Abnormality of the face
HP:0000527	5	Long eyelashes	HP:0000271	Abnormality of the face
HP:0000579	5	Nasolacrimal duct obstruction	HP:0000271	Abnormality of the face
HP:0045025	5	Narrow palpebral fissure	HP:0000271	Abnormality of the face
HP:0000324	5	Facial asymmetry	HP:0000271	Abnormality of the face
HP:0000325	5	Triangular face	HP:0000271	Abnormality of the face
HP:0001999	5	Abnormal facial shape	HP:0000271	Abnormality of the face
HP:0000337	5	Broad forehead	HP:0000271	Abnormality of the face
HP:0000348	5	High forehead	HP:0000271	Abnormality of the face
HP:0011220	5	Prominent forehead	HP:0000271	Abnormality of the face
HP:0000369	5	Low-set ears	HP:0000271	Abnormality of the face
HP:0000411	5	Protruding ear	HP:0000271	Abnormality of the face
HP:0000431	5	Wide nasal bridge	HP:0000271	Abnormality of the face
HP:0003196	5	Short nose	HP:0000271	Abnormality of the face
HP:0005105	5	Abnormal nasal morphology	HP:0000271	Abnormality of the face
HP:0005280	5	Depressed nasal bridge	HP:0000271	Abnormality of the face
HP:0005289	5	Abnormal nasolabial region morphology	HP:0000271	Abnormality of the face
HP:0010938	5	Abnormal external nose morphology	HP:0000271	Abnormality of the face
HP:0000256	41	Macrocephaly	HP:0000256	Macrocephaly
HP:0000252	42	Microcephaly	HP:0000252	Microcephaly
HP:0000294	9	Low anterior hairline	HP:0001574	Abnormality of the integument
HP:0000664	9	Synophrys	HP:0001574	Abnormality of the integument
HP:0000957	9	Cafe-au-lait spot	HP:0001574	Abnormality of the integument
HP:0000961	9	Cyanosis	HP:0001574	Abnormality of the integument
HP:0000995	9	Melanocytic nevus	HP:0001574	Abnormality of the integument
HP:0001582	9	Redundant skin	HP:0001574	Abnormality of the integument
HP:0002553	9	Highly arched eyebrow	HP:0001574	Abnormality of the integument
HP:0007481	9	Hyperpigmented nevi	HP:0001574	Abnormality of the integument
HP:0008070	9	Sparse hair	HP:0001574	Abnormality of the integument
HP:0010609	9	Skin tags	HP:0001574	Abnormality of the integument
HP:0010813	9	Abnormal number of hair whorls	HP:0001574	Abnormality of the integument
HP:0000238	6	Hydrocephalus	HP:0002011	Morphological central nervous system abnormality
HP:0002119	6	Ventriculomegaly	HP:0002011	Morphological central nervous system abnormality
HP:0002190	6	Choroid plexus cyst	HP:0002011	Morphological central nervous system abnormality
HP:0002518	6	Abnormal periventricular white matter morphology	HP:0002011	Morphological central nervous system abnormality
HP:0012766	6	Widened cerebral subarachnoid space	HP:0002011	Morphological central nervous system abnormality
HP:0001337	28	Tremor	HP:0011442	Abnormal central motor function
HP:0002072	28	Chorea	HP:0011442	Abnormal central motor function
HP:0002311	28	Incoordination	HP:0011442	Abnormal central motor function
HP:0002359	28	Frequent falls	HP:0011442	Abnormal central motor function
HP:0002378	28	Hand tremor	HP:0011442	Abnormal central motor function
HP:0010529	28	Echolalia	HP:0011442	Abnormal central motor function
HP:0100021	28	Cerebral palsy	HP:0011442	Abnormal central motor function
HP:0000954	23	Single transverse palmar crease	HP:0040064	Abnormality of limbs
HP:0001763	23	Pes planus	HP:0040064	Abnormality of limbs
HP:0002979	23	Bowing of the legs	HP:0040064	Abnormality of limbs
HP:0007598	23	Bilateral single transverse palmar creases	HP:0040064	Abnormality of limbs
HP:0008081	23	Pes valgus	HP:0040064	Abnormality of limbs
HP:0034373	23	External tibial torsion	HP:0040064	Abnormality of limbs
HP:0100807	23	Long fingers	HP:0040064	Abnormality of limbs
HP:0000316	10	Hypertelorism	HP:0000478	Abnormality of the eye
HP:0000483	10	Astigmatism	HP:0000478	Abnormality of the eye
HP:0000486	10	Strabismus	HP:0000478	Abnormality of the eye
HP:0000496	10	Abnormality of eye movement	HP:0000478	Abnormality of the eye
HP:0000520	10	Proptosis	HP:0000478	Abnormality of the eye
HP:0000539	10	Abnormality of refraction	HP:0000478	Abnormality of the eye
HP:0000540	10	Hypermetropia	HP:0000478	Abnormality of the eye
HP:0000545	10	Myopia	HP:0000478	Abnormality of the eye
HP:0000577	10	Exotropia	HP:0000478	Abnormality of the eye
HP:0000639	10	Nystagmus	HP:0000478	Abnormality of the eye
HP:0009916	10	Anisocoria	HP:0000478	Abnormality of the eye
HP:0500049	10	Retinopathy of prematurity	HP:0000478	Abnormality of the eye
HP:0000505	44	Visual impairment	HP:0000505	Visual impairment
HP:0000365	45	Hearing impairment	HP:0000365	Hearing impairment
HP:0002360	34	Sleep abnormality	HP:0002360	Sleep abnormality
HP:0002870	34	Obstructive sleep apnea	HP:0002360	Sleep abnormality
HP:0025267	34	Snoring	HP:0002360	Sleep abnormality
HP:0031354	34	Sleep onset insomnia	HP:0002360	Sleep abnormality
HP:0031355	34	Maintenance insomnia	HP:0002360	Sleep abnormality
HP:0031058	39	Impairment of activities of daily living	HP:0031058	Impairment of activities of daily living
HP:0031060	39	Impaired ability to dress oneself	HP:0031058	Impairment of activities of daily living
HP:0031061	39	Impaired toileting ability	HP:0031058	Impairment of activities of daily living
HP:0000023	1	Inguinal hernia	HP:0025031	Abnormality of the digestive system
HP:0002013	1	Vomiting	HP:0025031	Abnormality of the digestive system
HP:0002014	1	Diarrhea	HP:0025031	Abnormality of the digestive system
HP:0002015	1	Dysphagia	HP:0025031	Abnormality of the digestive system
HP:0002018	1	Nausea	HP:0025031	Abnormality of the digestive system
HP:0002019	1	Constipation	HP:0025031	Abnormality of the digestive system
HP:0002020	1	Gastroesophageal reflux	HP:0025031	Abnormality of the digestive system
HP:0002036	1	Hiatus hernia	HP:0025031	Abnormality of the digestive system
HP:0005202	1	Helicobacter pylori infection	HP:0025031	Abnormality of the digestive system
HP:0002027	1	Abdominal pain	HP:0025031	Abnormality of the digestive system
HP:0000028	2	Cryptorchidism	HP:0000032	Abnormal male external genitalia morphology
HP:0000034	2	Hydrocele testis	HP:0000032	Abnormal male external genitalia morphology
HP:0000047	2	Hypospadias	HP:0000032	Abnormal male external genitalia morphology
HP:0008734	2	Decreased testicular size	HP:0000032	Abnormal male external genitalia morphology
HP:0012646	2	Retractile testis	HP:0000032	Abnormal male external genitalia morphology
HP:0012741	2	Unilateral cryptorchidism	HP:0000032	Abnormal male external genitalia morphology
HP:0032076	2	Abnormal male urethral meatus morphology	HP:0000032	Abnormal male external genitalia morphology
HP:0032077	2	Male urethral meatus stenosis	HP:0000032	Abnormal male external genitalia morphology
HP:0000074	3	Ureteropelvic junction obstruction	HP:0000079	Abnormality of the urinary system
HP:0000126	3	Hydronephrosis	HP:0000079	Abnormality of the urinary system
HP:0010677	3	Enuresis nocturna	HP:0000079	Abnormality of the urinary system
HP:0010946	3	Dilatation of the renal pelvis	HP:0000079	Abnormality of the urinary system
HP:0012582	3	Bilateral renal dysplasia	HP:0000079	Abnormality of the urinary system
HP:0012583	3	Unilateral renal hypoplasia	HP:0000079	Abnormality of the urinary system
HP:0012622	3	Chronic kidney disease	HP:0000079	Abnormality of the urinary system
HP:0012624	3	Stage 2 chronic kidney disease	HP:0000079	Abnormality of the urinary system
HP:0040261	31	Increased size of nasopharyngeal adenoids	HP:0002795	Abnormal respiratory system physiology
HP:0001601	31	Laryngomalacia	HP:0002795	Abnormal respiratory system physiology
HP:0031417	31	Rhinorrhea	HP:0002795	Abnormal respiratory system physiology
HP:0034315	31	Chronic cough	HP:0002795	Abnormal respiratory system physiology
HP:0000473	16	Torticollis	HP:0003011	Abnormality of the musculature
HP:0001771	16	Achilles tendon contracture	HP:0003011	Abnormality of the musculature
HP:0002061	16	Lower limb spasticity	HP:0003011	Abnormality of the musculature
HP:0000248	7	Brachycephaly	HP:0011842	Abnormal skeletal morphology
HP:0001357	7	Plagiocephaly	HP:0011842	Abnormal skeletal morphology
HP:0001363	7	Craniosynostosis	HP:0011842	Abnormal skeletal morphology
HP:0002650	7	Scoliosis	HP:0011842	Abnormal skeletal morphology
HP:0002943	7	Thoracic scoliosis	HP:0011842	Abnormal skeletal morphology
HP:0002944	7	Thoracolumbar scoliosis	HP:0011842	Abnormal skeletal morphology
HP:0040165	7	Periostitis	HP:0011842	Abnormal skeletal morphology
HP:0001382	7	Joint hypermobility	HP:0011842	Abnormal skeletal morphology
HP:0002754	7	Osteomyelitis	HP:0011842	Abnormal skeletal morphology
HP:0001954	32	Recurrent fever	HP:0001939	Abnormality of metabolism/homeostasis
HP:0004914	32	Recurrent infantile hypoglycemia	HP:0001939	Abnormality of metabolism/homeostasis
HP:0010702	32	Increased circulating antibody concentration	HP:0001939	Abnormality of metabolism/homeostasis
HP:0004789	33	Lactose intolerance	HP:0100326	Immunologic hypersensitivity
HP:0001047	33	Atopic dermatitis	HP:0100326	Immunologic hypersensitivity
HP:0001051	33	Seborrheic dermatitis	HP:0100326	Immunologic hypersensitivity
HP:0000403	33	Recurrent otitis media	HP:0100326	Immunologic hypersensitivity
HP:0002257	33	Chronic rhinitis	HP:0100326	Immunologic hypersensitivity
HP:0003193	33	Allergic rhinitis	HP:0100326	Immunologic hypersensitivity
HP:0002730	33	Chronic noninfectious lymphadenopathy	HP:0100326	Immunologic hypersensitivity
HP:0011110	33	Recurrent tonsillitis	HP:0100326	Immunologic hypersensitivity
HP:0100776	33	Recurrent pharyngitis	HP:0100326	Immunologic hypersensitivity
HP:0002099	33	Asthma	HP:0100326	Immunologic hypersensitivity
HP:0002608	33	Celiac disease	HP:0100326	Immunologic hypersensitivity
HP:0500093	33	Food allergy	HP:0100326	Immunologic hypersensitivity
HP:0000421	14	Epistaxis	HP:0001871	Abnormality of blood and blood-forming tissues
HP:0001875	14	Neutropenia	HP:0001871	Abnormality of blood and blood-forming tissues
HP:0001891	14	Iron deficiency anemia	HP:0001871	Abnormality of blood and blood-forming tissues
HP:0001903	14	Anemia	HP:0001871	Abnormality of blood and blood-forming tissues
HP:0004406	14	Spontaneous, recurrent epistaxis	HP:0001871	Abnormality of blood and blood-forming tissues
HP:0012146	14	Abnormality of von Willebrand factor	HP:0001871	Abnormality of blood and blood-forming tissues
HP:0012147	14	Reduced quantity of Von Willebrand factor	HP:0001871	Abnormality of blood and blood-forming tissues
HP:0001028	24	Hemangioma	HP:0001626	Abnormality of the cardiovascular system
HP:0001629	24	Ventricular septal defect	HP:0001626	Abnormality of the cardiovascular system
HP:0001631	24	Atrial septal defect	HP:0001626	Abnormality of the cardiovascular system
HP:0001655	24	Patent foramen ovale	HP:0001626	Abnormality of the cardiovascular system
HP:0001659	24	Aortic regurgitation	HP:0001626	Abnormality of the cardiovascular system
HP:0010945	30	Fetal pyelectasis	HP:0001197	Abnormality of prenatal development or birth
HP:0001561	30	Polyhydramnios	HP:0001197	Abnormality of prenatal development or birth
HP:0001562	30	Oligohydramnios	HP:0001197	Abnormality of prenatal development or birth
HP:0001622	30	Premature birth	HP:0001197	Abnormality of prenatal development or birth
HP:0010942	30	Echogenic intracardiac focus	HP:0001197	Abnormality of prenatal development or birth
HP:0011425	30	Fetal ultrasound soft marker	HP:0001197	Abnormality of prenatal development or birth
HP:0000735	NA	obsolete Impaired social interactions	Excluded	phenotype lack associated genes
HP:0031433	NA	Alexithymia	Excluded	phenotype lack associated genes
HP:5200021	NA	Reduced social insight	Excluded	phenotype lack associated genes
HP:0031436	NA	Singsong Intonation	Excluded	phenotype lack associated genes
HP:5200043	NA	Abnormal speech volume	Excluded	phenotype lack associated genes
HP:5200039	NA	Excessively loud speech	Excluded	phenotype lack associated genes
HP:0012381	NA	Delayed self-feeding during toddler years	Excluded	phenotype lack associated genes
HP:0006919	NA	obsolete Abnormal aggressive, impulsive or violent behavior	Excluded	phenotype lack associated genes
HP:0031472	NA	Risky behavior	Excluded	phenotype lack associated genes
HP:0031059	NA	Impaired ability to bathe oneself	Excluded	phenotype lack associated genes
HP:0000368	NA	obsolete Low-set, posteriorly rotated ears	Excluded	phenotype lack associated genes
HP:0040297	NA	Preauricular cyst	Excluded	phenotype lack associated genes
HP:0031356	NA	Terminal insomnia	Excluded	phenotype lack associated genes
HP:0033624	NA	History of congenital CMV infection	Excluded	phenotype lack associated genes
HP:0001609	NA	Hoarse voice	Excluded	low frequency
HP:0006824	NA	Cranial nerve paralysis	Excluded	low frequency
HP:0002076	NA	Migraine	Excluded	low frequency
HP:0000851	NA	Congenital hypothyroidism	Excluded	low frequency
HP:0008768	NA	Abnormal sexual behavior	Excluded	low frequency
HP:0031064	NA	Impaired continence		pre cluster manuall unification with HP:0010677
HP:0040195	NA	Decreased head circumference		pre cluster manuall unification with HP:0000252
HP:0008936	NA	Axial hypotonia		pre cluster manuall unification with HP:0001252
HP:0007018	NA	Attention deficit hyperactivity disorder		pre cluster manuall unification with HP:0000736
HP:0000750	NA	Delayed speech and language development		pre cluster manuall unification with HP:0002463
HP:0002465	NA	Poor speech		pre cluster manuall unification with HP:0002463
HP:0002474	NA	Expressive language delay		pre cluster manuall unification with HP:0002463
HP:0010863	NA	Receptive language delay		pre cluster manuall unification with HP:0002463
HP:0001256	NA	Intellectual disability, mild		pre cluster manuall unification with HP:0001249
HP:0002342	NA	Intellectual disability, moderate		pre cluster manuall unification with HP:0001249
HP:0010864	NA	Intellectual disability, severe		pre cluster manuall unification with HP:0001249
